# Changes in cancer prevention and management and patient needs during the COVID-19 pandemic: An umbrella review of systematic reviews

**DOI:** 10.1101/2022.12.18.22283642

**Authors:** Taulant Muka, Joshua J X Li, Sahar J. Farahani, John P.A. Ioannidis

## Abstract

**Introduction:** The COVID-19 pandemic led to relocation and reconstruction of health care resources and systems, and to a decrease in healthcare utilization, and this may have affected the treatment, diagnosis, prognosis, and psychosocial well-being of cancer patients.

**Objective:** To summarize and quantify the evidence on the impact of the COVID-19 pandemic on the full spectrum of cancer care.

**Methods:** We performed an umbrella review to summarize and quantify the findings from systematic reviews on impact of the COVID-19 pandemic on cancer treatment modification, delays, and cancellations; delays or cancellations in screening and diagnosis; psychosocial well-being, financial distress, and use of telemedicine as well as on other aspects of cancer care. PubMed was searched for relevant systematic reviews with or without meta-analysis published before November 29^th^, 2022. Abstract, full text screening and data extraction were performed by two independent reviewers. AMSTAR-2 was used for critical appraisal of included systematic reviews.

**Results:** 45 systematic reviews evaluating different aspects of cancer care were included in our analysis. Most reviews were based on observational studies judged to be at medium and high risk of bias. Only 2 of the included reviews had high or moderate scores based on AMSTAR-2. Findings suggest treatment modifications in cancer care during the pandemic versus the pre-pandemic period were based on low level of evidence. Different degrees of delays and cancellations in cancer treatment, screening and diagnosis were observed, with low-and-middle income countries and countries that implemented lockdowns being disproportionally affected. A shift from in-person appointments to telemedicine use was observed, but utility of telemedicine, challenges in implementation and cost-effectiveness in different areas of cancer care were little explored. Evidence was consistent in suggesting psychosocial well-being (e.g., depression, anxiety, and social activities) of cancer patients deteriorated, and cancer patients experienced financial distress, albeit results were in general not compared to pre-pandemic levels. Impact of cancer care disruption during the pandemic on cancer prognosis was little explored.

**Conclusion:** Substantial but heterogenous impact of COVID-19 pandemic on cancer care has been observed. Evidence gaps exist on this topic, with mid- and long-term impact on cancer care being most uncertain.
