## Appendix 4 for "Changes in cancer prevention and management and patient needs during the COVID-19 pandemic: An umbrella review of systematic reviews"

### Sheet: Sheet1
Author	Any cancer site	Cancer-specific	CANCER ALL, CANCER SPECIFIC	Qualitative	Quantiative	Data of last search	Databases	PubMed	Medline	Cochrane Library	Cochrance Covid-19 study register	Scopus	WoS	CINAHL	Embase	Google scholar	Scientific Electonric Library	PsycINFO	PsycArticles	Welcome Open Research Authorea	Clinical Trials.gov	Clinical Key	Global Health Medline	iOS App Store	Android Google Play	HMIC	Health Systems Evidence	LILACS	McMaster Daily News Covid-19	Oxford Covid-19 Evidence Service	WHO Global Literature on Coronavirus Disease	Science Direct	Reference Citation Analysis	African Medical Index	medRxiv	bioRxiv	China National Knowledge Infrastructure	Epistemonikos	SSRN Website	ProQuest	Websites of International Organizations
Adham M et al. 2022		1	CS	1		2020-07-15	3	1		1												1
Alom S et al. 2021	1	1	CA, CS	1		2020-09-01	2								1								1
Ayubi E et al. 2021	1		CA		1	2021-01-03	3	1				1	1
Dhada S et al. 2021	1		CA	1		2020-12-01	5		1					1	1	1				1
Donkor et al.	1		CA	1		2020-08-03	3		1					1	1
Garg PK et al. 2020	1	1	CA, CS	1		2020-05-02	3		1			1			1
Gascon L et al. 2020		1	CS	1		2020-05-01	4	1	1			1				1
Hojaij FC et al.2020		1	CS	1		2020-12-31	3	1				1					1
Jammu As et al	1		CA	1		2020-08-27	3	1				1				1
Kirby A et al. 2022	1	1	CA, CS	1		2021-03-31	5		1					1	1			1	1
Legge H et al. 2022	1	1	CA, CS	1		2022-05-25	3		1					1				1
Lu DJ et al. 2021	1	1	CA, CS	1		2020-05-01	2																	1	1
Moemenimovahed Z et al. 2021	1	1	CA, CS	1		2021-06-30	3	1				1	1
Mostafaei A et al. 2022	1	1	CA, CS	1		2021-06-01	9	1	1	1		1	1	1	1	1		1
Moujaess E et al. 2020	1		CA	1		2020-04-15	1	1
Muls A et al. 2022	1	1	CA, CS	1		2021-10-01	5							1	1			1					1			1
Murphy A et al. 2022	1	1	CA, CS	1		2021-03-31	5		1					1	1			1	1
Pacheco RF et al. 2021	1	1	CA, CS	1		NP	9	1		1				1	1												1	1	1	1	1
Rohilla KK et al. 2021	1		CA	1		2021-02-03	5	1	1						1	1						1
Salehi F et al. 2022	1		CA	1		2021-04-01	4	1					1		1																	1
Sun P et al. 2021		1	CS	1		2021-02-01	3	1		1					1
Zapala J et al. 2022	1		CA	1		NP	3	1								1		1
Zhang L et al. 2022	1		CA		1	2022-01-31	4	1					1		1			1
Alkatoul et al. 2021	1	1	CA, CS	1		2020-12-28	4	1	1			1	1
Cosimo SD et al. 2022	1	1	CA, CS		1	2020-12-11	3	1				1	1
Fancellu A et al		1	CS	1		2022-01-31	4	1				1	1																				1
Ferrar P et al. 2022		1	CS	1		2022-02-08	4	1	1			1			1
Gadsden T et al. 2022	1	1	CA, CS	1		2021-12-15	3		1						1								1
Hesary FB et al. 2022		1	CS	1		2021-12-31	2		1				1
Lignou S et al. 2022		1	CS	1		2021-08-01	2	1										1
Majeed A et al. 2021		1	CS	1		2021-11-03	4	1						1	1																			1
Mayo M et al. 2021	1	1	CA, CS		1	2021-02-10	5	1	1		1				1						1
Mazidimoradi A et al.2021		1	CS	1		2021-06-01	4	1	1			1	1
Mazidimoradi A et al.2022		1	CS	1		2021-06-01	4	1	1			1	1
Ng JS et al. 2022		1	CS		1	2020-10-01	4		1						1																				1	1
Nikolopoulos M et al. 2022		1	CS	1		2021-02-10	3	1		1					1
Pararas N et al. 2022		1	CS		1	NP	5		1			1	1								1																1
Riera R et al. 2021	1	1	CA, CS	1		NP	10		1		1			1	1												1	1	1	1	1							1
Sarich P et al. 2021	NA	NA	NA		1	2020-11-05	6		1						1			1																	1	1			1
Sabeena S et al. 2022		1	CS		1	2021-09-01	4	1	1			1				1
Tang G et al. 2022		1	CS		1	2022-01-12	3	1					1		1
Teglia F et al. 2022		1	CS		1	2021-12-12	3	1				1																												1
Teglia F et al. 2022	1	1	CA, CS		1	2021-12-12	3	1				1																												1
Thomson JD et al. 2020	1	1	CA, CS		1	2021-06-01	3	1	1																																1
Vigliar E et al. 2020	1		CA		1	2020-04-30	NA
